# Towards One Health surveillance of antibiotic resistance, use and residues of antibiotics in France: characterisation and mapping of existing programmes in humans, animals, food and the environment

**DOI:** 10.1101/2022.11.14.22281639

**Authors:** L. Collineau, C. Bourély, L. Rousset, A. Berger-Carbonne, MC. Ploy, C. Pulcini, M. Colomb-Cotinat

## Abstract

International organizations are calling for One Health approaches to tackle antibiotic resistance (ABR). In France, the diversity of surveillance programmes makes it difficult to get an overview of the current surveillance system and its level of integration. This study aimed to map and characterise all French surveillance programmes for ABR, antibiotic use (ABU) and antibiotic residues in humans, animals, food and the environment, to identify integration points, gaps and overlaps.

A literature review and interviews with 36 programme coordinators were conducted to identify and characterise programmes using a standardized grid (28 variables). Forty-eight programmes were included. They targeted the human (n=35), animal (n=12), food (n=3) and/or the environment (n=1); 35 programmes focused on ABR, 14 on ABU and two on antibiotic residues. Two programmes were cross-sectoral. Among the 35 ABR programmes, 23 collected bacterial isolates. Bacteria most targeted were *Escherichia coli* (n=17 programmes), *Klebsiella pneumoniae* (n=13), and *Staphylococcus aureus* (n=12). ESBL-producing *E. coli* was monitored by the majority of ABR programmes in humans, animals and food, and is a good candidate for integrated data analysis. ABU indicators were highly variable. Areas poorly covered were the environmental sector, overseas territories, ABR colonisation in humans and ABU in companion animals.

The French surveillance system appears rich and extensive, but with gaps and only few integration points. We believe this mapping will be of high interest to policy makers and surveillance stakeholders, and that our methodology may inspire other countries willing to progress towards One Health surveillance of ABR.
