## Supplementary material for "Towards One Health surveillance of antibiotic resistance, use and residues of antibiotics in France: characterisation and mapping of existing programmes in humans, animals, food and the environment"

### Sheet: Table S1
Table S1. List and caracterisation of the 48 programmes retained in the study
Programme ID	Name of the programme	Reference or Website	Open-acess dashboard	Acronym	Coordinator was interviewed	Status	Sector	Targeted population or matrix	Target	Ownership	Regulatory status	Year of establishment	Frequency of data collection	Frequency of dissemination of the results	Geographical coverage	Geographic granularity	Surveillance design	Sampling strategy	Data collected	Origin of the bacterial isolates	AMR programme performing WGS characterization of isolates	Targeted bacteria	Indicators used	AMR intepretation criteria	AMR interpretation standards	Participation to a national subsystem	Contribution to a supranational monitoring programme
1	AZAY-Mycobacteria	http://azaymycobacteries.free.fr/	https://bigdata.onerba.org/	AZAY-Mycobacteria	Yes	Operating	Human	Healthcare facilities , community	ABR	Public	Volonteer	1995	Continuous	Annually	Metropolitan France	National	Passive	Not applicable	Resistance data and bacterial isolates	Clinical	No	Mycobacterium tuberculosis complex (incl. M.tuberculosis, M.bovis), Mycobacterium leprae Nontuberculous mycobacteria (M.avium, M.chelonae, M.xenopi, M. chimaera, M.abscessus)	Proportion of resistant isolates	Clinical breakpoints	EUCAST/CASFM	ONERBA	Not applicable
2	AZAY-Resistance to Antimicrobials	http://onerba.org/azay-resistance-aux-antibiotiques/	https://bigdata.onerba.org/	AZAY-Resistance	Yes	Operating	Human	Healthcare facilities	ABR	Public	Volonteer	2001	Annually	Annually	Metropolitan France	National	Passive	Not applicable	Resistance data	Clinical	No	Staphylococcus aureus, Escherichia coli, Enterococcus faecalis, Enterococcus faecium, Klebsiella pneumoniae, Pseudomonas aeruginosa	Proportion of resistant isolates	Clinical breakpoints	EUCAST/CASFM	ONERBA	Not applicable
3	National Reference Centre for Pertussis and other Bordetelloses	https://www.pasteur.fr/fr/sante-publique/CNR/les-cnr/coqueluche-et-autres-bordetelloses	Not available	NRC Bordetella	No	Operating	Human	Healthcare facilities, community, long-term care facilities	ABR	Public-Private	Regulated	1993	Continuous	Annually	National, including overseas territories	National	Passive	Not applicable	Resistance data and bacterial isolates	Clinical	Yes	Bordetella spp. (incl. B. pertussis, B. parapertussis, B. bronchiseptica)	Proportion of resistant isolates	Clinical breakpoints	EUCAST/CASFM	Network of National Reference Centres (NRCs)	Not applicable
4	National Reference Centre for Leptospirosis	https://www.pasteur.fr/fr/sante-publique/CNR/les-cnr/leptospirose	Not available	NRC Leptospira	No	Operating	Human	Healthcare facilities, community, long-term care facilities	ABR	Public-Private	Regulated	Not available	Continuous	Annually	National, including overseas territories	National	Passive	Not applicable	Resistance data and bacterial isolates	Clinical	No	Leptospira spp.	Proportion of resistant isolates	Clinical breakpoints	EUCAST/CASFM	Network of National Reference Centres (NRCs)	Not applicable
5	National Reference Centre for Resistance to Antibiotics	https://www.cnr-resistance-antibiotiques.fr/	Not available	NRC AMR	Yes	Operating	Human	Healthcare facilities, community, long-term care facilities	ABR	Public	Regulated	2001	Continuous	Annually	National, including overseas territories	National	Passive	Not applicable	Resistance data and bacterial isolates	Clinical	Yes	Enterobacterales (incl. Escherichia coli, Klebsiella pneumoniae, excluding Salmonella), Enterococci (Enterococcus faecalis, Enterococcus faecium), Pseudomonas spp (incl. P.aeruginosa, P.putida), Acinetobacter baumannii	Proportion of resistant isolates	Clinical breakpoints	EUCAST/CASFM	Network of National Reference Centres (NRCs)	EURGen-Net
6	National Reference Centre for Campylobacter and Helicobacter	https://www.cnrch.fr/	Not available	NRC Campylobacter	Yes	Operating	Human	Healthcare facilities, community, long-term care facilities	ABR	Public	Regulated	1993	Continuous	Annually	National, including overseas territories	National	Passive	Not applicable	Resistance data and bacterial isolates	Clinical	Yes	Campylobacter spp. (incl. C.jejuni, C.coli, C.fetus), Helicobacter spp (incl. H.pylori), Arcobacter spp.	Proportion of resistant isolates	Clinical breakpoints	EUCAST/CASFM	Network of National Reference Centres (NRCs)	FWD-Net
7	National Reference Centre for Corynebacteria of diphteriae complex	https://www.pasteur.fr/fr/sante-publique/CNR/les-cnr/corynebacteries-du-complexe-diphteriae	Not available	NRC Corynebacteria	No	Operating	Human	Healthcare facilities, community, long-term care facilities	ABR	Public-Private	Regulated	1998	Continuous	Annually	National, including overseas territories	National	Passive	Not applicable	Resistance data and bacterial isolates	Clinical	Yes	Corynebacterium diphtheriae complex (incl. C. diphtheriae, C. ulcerans, C. pseudotuberculosis)	Proportion of resistant isolates	Clinical breakpoints	EUCAST/CASFM	Network of National Reference Centres (NRCs)	Not applicable
8	National Reference Centre for Escherichia coli, Shigella, Salmonella	https://www.pasteur.fr/fr/sante-publique/CNR/les-cnr/escherichia-coli-shigella-salmonella	Not available	NRC E.coli, Shigella, Salmonella	Yes	Operating	Human	Healthcare facilities, community, long-term care facilities	ABR	Public-Private	Regulated	1947	Continuous	Annually	National, including overseas territories	National	Passive	Not applicable	Resistance data and bacterial isolates	Clinical	Yes	Escherichia coli, Shigella spp, Salmonella spp	Proportion of resistant isolates	Clinical breakpoints	EUCAST/CASFM	Annual joint One Health communication group, Network of National Reference Centres (NRCs)	FWD-Net, GLASS
9	National Reference Centre for sexually transmitted bacterial infections	https://www.cnr-ist.fr/	Not available	NRC STI	Yes	Operating	Human	Healthcare facilities, community, long-term care facilities	ABR	Public	Regulated	2007	Continuous	Annually	National, including overseas territories	National	Passive	Not applicable	Resistance data and bacterial isolates	Clinical	Yes	Chlamydia trachomatis, urogenital mycoplasma (Mycoplasma genitalium, Mycoplasma hominis, Ureaplasma spp), Neisseria gonorrhoeae, Treponema pallidum	Proportion of resistant isolates	Clinical breakpoints	EUCAST/CASFM	Network of National Reference Centres (NRCs)	GLASS
10	National Reference Centre for Legionella	https://cnr-legionelles.univ-lyon1.fr/icap_website/view/2331	Not available	NRC Legionella	No	Operating	Human	Healthcare facilities, community, long-term care facilities	ABR	Public	Regulated	Not available	Continuous	Annually	National, including overseas territories	National	Passive	Not applicable	Resistance data and bacterial isolates	Clinical	Yes	Legionella spp (pneumophila and non pneumophila)	Proportion of resistant isolates	Clinical breakpoints	EUCAST/CASFM	Network of National Reference Centres (NRCs)	Not applicable
11	National Reference Centre for Listeria	https://www.pasteur.fr/fr/sante-publique/centres-nationaux-reference/cnr/listeria	Not available	NRC Listeria	No	Operating	Human, food	Healthcare facilities, community, long-term care facilities	ABR	Public-Private	Regulated	1986	Continuous	Annually	National, including overseas territories	National	Passive	Not applicable	Resistance data and bacterial isolates	Clinical	Yes	Listeria spp. (incl. L. monocytogenes)	Proportion of resistant isolates	Clinical breakpoints	EUCAST/CASFM	Network of National Reference Centres (NRCs)	Not applicable
12	National Reference Centre for Meningococci and Haemophilus influenzae	https://www.pasteur.fr/fr/sante-publique/CNR/les-cnr/meningocoques-haemophilus-influenzae	Not available	NRC Meningococci	No	Operating	Human	Healthcare facilities, community, long-term care facilities	ABR	Public-Private	Regulated	Not available	Continuous	Annually	National, including overseas territories	National	Passive	Not applicable	Resistance data and bacterial isolates	Clinical	Yes	Neisseria meningitidis, Haemophilus influenzae	Proportion of resistant isolates	Clinical breakpoints	EUCAST/CASFM	Network of National Reference Centres (NRCs)	Not applicable
13	National Reference Centre for Pneumococci	https://cnr-pneumo.com/	https://bigdata.onerba.org/	NRC Pneumococci	Yes	Operating	Human	Healthcare facilities, community, long-term care facilities	ABR	Public	Regulated	1984	Continuous	Annually	Metropolitan France	Regional and national	Passive	Not applicable	Resistance data and bacterial isolates	Clinical	Yes	Streptococcus pneumoniae	Proportion of resistant isolates	Clinical breakpoints	EUCAST/CASFM	ONERBA, Annual joint One Health communication group, Network of National Reference Centres (NRCs)	EARS-Net, GLASS
14	National Reference Centre for Staphylococci	https://cnr-staphylocoques.univ-lyon1.fr/icap_website/view/2332	Not available	NRC Staphylococci	Yes	Operating	Human	Healthcare facilities, community, long-term care facilities	ABR	Public	Regulated	Not available	Continuous	Annually	National, including overseas territories	National	Passive	Not applicable	Resistance data and bacterial isolates	Clinical	Yes	Staphylococci	Proportion of resistant isolates	Clinical breakpoints	EUCAST/CASFM	Network of National Reference Centres (NRCs)	Not applicable
15	National Reference Centre for Streptococci	https://cnr-strep.fr/	Not available	NRC Streptococci	Yes	Operating	Human	Healthcare facilities, community, long-term care facilities	ABR	Public	Regulated	2006	Continuous	Annually	National, including overseas territories	National	Passive	Not applicable	Resistance data and bacterial isolates	Clinical	Yes	Streptococci group A, Streptococci group B, other Streptococci (C, G, D non enterococci, oral streptococci)	Proportion of resistant isolates	Clinical breakpoints	EUCAST/CASFM	Network of National Reference Centres (NRCs)	Not applicable
16	National Reference Centre for Vibrio and Choera	https://www.pasteur.fr/fr/sante-publique/cnr/les-cnr/vibrions-cholera	Not available	NRC Vibrio	Yes	Operating	Human	Healthcare facilities, community, long-term care facilities	ABR	Public-Private	Regulated	Not available	Continuous	Annually	National, including overseas territories	National	Passive	Not applicable	Resistance data and bacterial isolates	Clinical	Yes	Cholera vibrio species (Vibrio cholerae O1, Vibrio cholerae O139) and non-cholera vibrio species (incl. Vibrio parahaemolyticus and Vibrio vulnificus)	Proportion of resistant isolates	Clinical breakpoints	EUCAST/CASFM	Network of National Reference Centres (NRCs)	Not applicable
17	College of Bacteriology, Virology and Hospital Hygiene	https://collegebvh.org/	https://bigdata.onerba.org/	Col.BVH	No	Operating	Human	Healthcare facilities	ABR	Public	Volonteer	1985	Not available	Annually	National, including overseas territories	National	Passive	Not applicable	Resistance data	Clinical	No	Escherichia coli, Proteus mirabilis, Klebsiella pneumoniae, Klebsiella oxytoca, Enterobacter cloacae, Enterobacter aerogenes, Pseudomonas aeruginosa, Staphylococcus aureus, coagulase-negative Staphylococci, Streptococcus pneumoniae, Streptococcus pyogenes, Streptococcus agalactiae, Enterococcus faecalis	Proportion of resistant isolates	Clinical breakpoints	EUCAST/CASFM	ONERBA	Not applicable
18	Monitoring of sales of antimicrobials for human use by the National Agency for the Safety of Medicines and Health Products (ANSM)	https://ansm.sante.fr/dossiers-thematiques/les-antibiotiques	Not available	Monitoring of sales of antimicrobials for human use/ANSM	Yes	Operating	Human	Healthcare facilities, community, long-term care facilities	ABU	Public	Regulated	2000	Annually	Annually	National, including overseas territories	National	Passive	Not applicable	Sales data	Not applicable	Not applicable	Not applicable	DDD/1000 inhabitants/day	Not applicable	Not applicable	Annual joint One Health communication group	ESAC-Net
19	The One Health in Indian ocean Platform in partnership for research and training	https://www.onehealth-oi.org/thematiques/resistances-aux-antimicrobiens	Not available	dP ONE HEALTH OI	Yes	Operating	Human, animal	1. Healthcare facilities, community 2. Healthy food-producing animals (pig, poultry, ruminants)	ABR	Public	Volonteer	2013	1. Annually 2. Repeated surveys; every 4 years in La Reunion	Annually	Regional (Indian ocean area: Réunion, Mayotte, Comores, Madagascar, Seychelles, Maurice and Rodrigues)	Regional (Indian ocean area: Réunion, Mayotte, Comores, Madagascar, Seychelles, Maurice and Rodrigues)	1. Passive 2. Active	1. Not applicable 2. Random sampling, stratified by type of animal production	1. Resistance data and bacterial isolates 2. Resistance data and bacterial isolates	1. Clinical 2. Carriage	No	1. ESBL E.coli 2. ESBL E.coli	1. Proportion of resistant isolates 2. Proportion of resistant isolates	Clinical breakpoints (human isolates) and ECOFFs (animal isolates)	EUCAST	Not applicable	Not applicable
20	Repeated point prevalence surveys on healthcare-associated infections and antibiotic treatments in long-term care facilities	https://www.santepubliquefrance.fr/les-actualites/2017/prev-ehpad-infections-associees-aux-soins-et-traitements-antibiotiques-en-etablissements-d-hebergement-pour-personnes-agees-dependantes-resultat	Not available	Repeated point prevalence surveys in long-term facilities (Prev'EHPAD)	Yes	Operating	Human	Long-term care facilities	ABR and ABU	Public	Regulated	2016	Every 5 years	Every 5 years	National, including overseas territories	Regional and national	Active	Random sampling, stratified by region and size of the facility	ABR : Resistance data ABU : Administration data	Clinical	No	Staphylococcus aureus, Enterococcus faecium, Enterococcus faecalis, Enterobacterales, Acinetobacter baumannii, Pseudomonas aeruginosa	ABR : Proportion of resistant isolates ABU : Prevalence of treated patients per 100 residents	Clinical breakpoints	EUCAST/CASFM	RéPias	ECDC point prevalence surveys in long-term care facilities (HALT)
21	Repeated point prevalence surveys on healthcare-associated infections and antimicrobial treatments in hospitals	https://www.santepubliquefrance.fr/etudes-et-enquetes/enquete-nationale-de-prevalence-des-infections-nosocomiales-et-des-traitements-anti-infectieux-en-etablissement-de-sante-2022	Not available	Repeated point prevalence surveys in acute care hospitals	Yes	Operating	Human	Healthcare facilities	ABR and ABU	Public	Regulated	1996	Every 5 years	Every 5 years	National, including overseas territories	Regional and national	Active	Random sampling, stratified by region and type of facility	ABR : Resistance data ABU : Administration data	Clinical	No	Staphylococcus aureus, Enterococcus faecium, Enterococcus faecalis, Enterobacterales, Acinetobacter baumannii, Pseudomonas aeruginosa, Stenotrophomonas maltophilia	ABR : Proportion of resistant isolates ABU : Prevalence of treated patients per 100 hospitalized patients	Clinical breakpoints	EUCAST/CASFM	RéPias	ECDC point prevalence surveys of healthcare-associated infections in acute care (HAI-Net)
22	Management of veterinary treatments in farmed animals (Gestion des traitements VETérinaires en élevage)	https://ifip.asso.fr/gestion-informatique-des-traitements-veterinaires-grace-a-gvet/	Not available	GVET	Yes	Pilot phase	Animal	Diseased food-producing animals (pig)	ABU	Public-Private	Volonteer	2017	Continuous	Bi-annually	Metropolitan France	National	Passive	Not applicable	Administration data	Not applicable	Not applicable	Not applicable	ALEA, Treatment days/animal, Treatments/animal	Not applicable	Not applicable	Not applicable	Not applicable
23	Infections & antimicrobial resistance in intensive care	http://rearezo.chu-lyon.fr/	Not available	REA-REZO	Yes	Operating	Human	Healthcare facilities	ABR	Public	Volonteer	1993	infra-annually	Annually	National, including overseas territories	National	Passive	Not applicable (volunteer participation)	Resistance data	Clinical and carriage	No	Staphylococcus aureus, Enterococcus faecalis, Enterococcus faecium, Pseudomonas aeruginosa, Escherichia coli, Klebsiella pneumoniae, Acinetobacter baumannii	Proportion of resistant isolates, Incidence rates	Clinical breakpoints	EUCAST/CASFM	Not applicable	Not applicable
24	Laboratory for Clostridium difficile associated to the National Reference Centre for anaerobic bacteria and botulism	https://www.pasteur.fr/fr/sante-publique/CNR/les-cnr/bacteries-anaerobies-botulisme	Not available	NRC C.difficile	Yes	Operating	Human	Healthcare facilities, community, long-term care facilities	ABR	Public	Regulated	2007	Continuous	Annually	National, including overseas territories	National	Passive	Not applicable	Resistance data and bacterial isolates	Clinical	No	Clostridium difficile	Proportion of resistant isolates	Clinical breakpoints	EUCAST/CASFM	Network of National Reference Centres (NRCs)	Not applicable
25	National Reference Laboratory for Anthrax	https://www.anses.fr/fr/content/laboratoire-de-sant%C3%A9-animale-sites-de-maisons-alfort-et-de-dozul%C3%A9#onglet2-tab	Not available	NRL Bacillus anthracis	No	Operating	Animal	Diseased food-producing animals (cattle, sheep, goat, horses, birds)	ABR	Public	Volonteer	Not available	Continuous	Annually	National, including overseas territories	National	Passive	Not applicable	Resistance data and bacterial isolates	Clinical	No	Bacillus anthracis	Proportion of resistant isolates	Clinical breakpoints	CLSI	Not applicable	Not applicable
26	National Reference Laboratory for Antimicrobial Resistance	https://www.anses.fr/fr/content/laboratoire-national-de-r%C3%A9f%C3%A9rence-r%C3%A9sistance-antimicrobienne	https://efsa.gitlab.io/multimedia/dataviz-2019/index.htm	NRL AMR	Yes	Operating	Animal, food	Healthy food-producing animals (pig, cattle, broiler, turkey)	ABR	Public	Official	2004	Annually	Annually	National, including overseas territories	National	Active	Random stratified sampling	Resistance data and bacterial isolates	Carriage	Yes	Mandatory : Salmonella spp, Campylobacter coli, Campylobacter jejuni, indicator Escherichia coli, ESBL/AmpC and carbapenemases producing Escherichia coli Optional : indicator Enterococcus faecalis and Enterococcus faecium	Proportion of resistant isolates Proportion of samples harbouring at least one resistant isolate	ECOFFs	EUCAST	Annual joint One Health communication group	EFSA Network for Zoonoses Monitoring
27	Sustainable observatory of antimicrobial use in veal calves	https://www.interbev.fr/usages-dantibiotiques-en-production-de-veaux-resultats-2020/	Not available	Veal production observatory	Yes	Pilot phase	Animal	Diseased food-producing animals (veal calves)	ABU	Private	Volonteer	2016	Annually	Annually	Regional (West of France)	Regional (West of France)	Passive	Not applicable (volunteer participation)	Deliveries and administration	Not applicable	Not applicable	Not applicable	ALEA, Treatment days/animal, Treatments/animal	Not applicable	Not applicable	Not applicable	Not applicable
28	Regional Observatories of Pneumococci	http://www.orp-france.fr/les-orp/observatoires-regionaux-du-pneumocoque#:~:text=Les%20Observatoires%20R%C3%A9gionaux%20du%20pneumocoque,antibiotiques%20et%20l'%C3%A9volution%20des	https://bigdata.onerba.org/	Regional Observatories of Pneumococci (ORP)	Yes	Operating	Human	Healthcare facilities	ABR	Public	Volonteer	1995	Annually	Annually	Metropolitan France	Regional and national	Passive	Not applicable	Resistance data and bacterial isolates	Clinical	No	Streptococcus pneumoniae	Proportion of resistant isolates	Clinical breakpoints	EUCAST/CASFM	ONERBA, Annual joint One Health communication group	Not applicable
29	Official monitoring of veterinary medicinal product residues	https://www.efsa.europa.eu/en/supporting/pub/en-7143	Not available	Monitoring of veterinary medicinal products residues	Yes	Operating	Food	Food of animal origin (meat and dairy products from bovine, pig, goat, sheep, horses, poultry, rabbit, game, aquaculture, eggs and honey)	Residues of antibiotics	Public	Official	1998	Annually	Annually	Metropolitan France	National	Active	Risk-based sampling	Residues data	Not applicable	Not applicable	Not applicable	Number and proportion of samples beyond the Maximum Residue Levels (MRLs)	Not applicable	Not applicable	Not applicable	EFSA monitoring of veterinary medicinal product residues
30	French network for surveillance of antimicrobial resistance in bacteria from diseased animals	https://resapath.anses.fr/	http://shiny-public.anses.fr/ENresapath2/	RESAPATH	Yes	Operating	Animal	Diseased food-producing and companion animals (cattle, dog, cat, pig, poultry, sheep, goat, horses, rabbit, fish)	ABR	Public	Volonteer	1982	Annually	Annually	Metropolitan France	National	Passive	Not applicable	Resistance data and bacterial isolates (on demand)	Clinical	Yes	Bacterial pathogens of animals: E.coli, Staphylococci (incl. S. aureus, S. pseudintermedius, coagulase-positive and coagulase-negative Staphylococcus), Pasteurella spp. (incl. P. multocida), Klebsiella pneumoniae, Serratia marcescens, Streptococcus spp. (incl. S. dysgalactiae, S. uberis, S. suis), Mannheimia haemolytica, Salmonella spp., Proteus mirabilis, Enterobacter spp., Actinobacillus pleuro…	Proportion of resistant isolates	ECOFFs	CASFM	ONERBA, Annual joint One Health communication group	EARS-Vet (under construction)
31	French network for epidemiological surveillance of mycoplasmoses in ruminants	https://www.anses.fr/fr/content/le-r%C3%A9seau-vigimyc	Not available	VIGIMYC	Yes	Operating	Animal	Diseased food-producing animals (cattle, sheep and goat)	ABR	Public	Volonteer	2012	Annually	Annually	Metropolitan France	National	Passive	Not applicable	Resistance data and bacterial isolates	Clinical	No	Mycoplasma spp.	Qualitative MIC categories (low, moderate, high, very high) in the absence of clinical breakpoints or ECOFFS	None available	None available	Not applicable	Not applicable
32	Network of Bacteriologists from the Nord-Pas-de-Calais region	http://onerba.org/onerba1/charte-des-reseaux/reseaux-de-lonerba/	https://bigdata.onerba.org/	NPdC regional network	Yes	Operating	Human	Healthcare facilities	ABR	Public	Volonteer	1997	Annually	Annually	Regional (Hauts-de-France)	Regional (Hauts-de-France)	Passive	Not applicable	Resistance data	Clinical	No	Pseudomonas aeruginosa, ESBL Escherichia coli	Proportion of resistant isolates, Incidence rates	Clinical breakpoints	EUCAST/CASFM	ONERBA	Not applicable
33	Network of Microbologists from the Ile-de-France region	http://onerba.org/groupe-des-microbiologistes-dile-de-france/	https://bigdata.onerba.org/	IdF regional network	Yes	Operating	Human	Healthcare facilities	ABR	Public	Volonteer	1986	Annually	Annually	Regional (Ile-de-France)	Regional (Ile-de-France)	Passive	Not applicable	Resistance data	Clinical	No	Escherichia coli, Enterobacter cloacae, Klebsiella pneumoniae, Proteus mirabilis, Pseudomonas aeruginosa, Staphylococcus aureus, coagulase-negative staphylococci, Streptococcus pneumoniae, Enterococci	Proportion of resistant isolates	Clinical breakpoints	EUCAST/CASFM	ONERBA	Not applicable
34	Epidemiological Network of SIR System users	http://onerba.org/reussir/	https://bigdata.onerba.org/	REUSSIR-France	Yes	Operating	Human	Healthcare facilities	ABR	Private	Volonteer	2000	Annually	Annually	Metropolitan France	National	Passive	Not applicable	Resistance data	Clinical	No	Escherichia coli, Klebsiella oxytoca, Klebsiella pneumoniae, Proteus mirabilis, Citrobacter freundii, Enterobacter aerogenes, Enterobacter cloacae, Serratia marcescens, Pseudomonas aeruginosa, Staphylococcus aureus	Proportion of resistant isolates	Clinical breakpoints	EUCAST/CASFM	ONERBA	Not applicable
35	National network of laboratories associated to the National Reference Centre for Mycobacteria and Mycobacteria resistance to antituberculosis drugs	http://cnrmyctb.free.fr/	https://bigdata.onerba.org/	NRC MyRMA	Yes	Operating	Human	Healthcare facilities, community, long-term care facilities	ABR	Public	Volonteer	1992	Continuous	Annually	National, including overseas territories	National	Passive	Not applicable	Resistance data and bacterial isolates	Clinical	No	Mycobacterium tuberculosis complex (incl. M.tuberculosis, M.bovis), Mycobacterium leprae, Nontuberculous mycobacteria (M.avium, M.chelonae, M.xenopi, M. chimaera, M.abscessus)	Number of cases, Proportion of resistant isolates	Clinical breakpoints	EUCAST/CASFM	ONERBA, Network of National Reference Centres (NRCs)	Not applicable
36	Healthcare-Associated Infections Early Warning and Response System	https://www.santepubliquefrance.fr/maladies-et-traumatismes/infections-associees-aux-soins-et-resistance-aux-antibiotiques/infections-associees-aux-soins/articles/e-sin-signalement-externe-des-infections-nosocomiales	Not available	HAI-EWRS	Yes	Operating	Human	Healthcare facilities	ABR	Public	Regulated	2001	Continuous	Annually	National, including overseas territories	Regional and national	Passive	Not applicable	Resistance data	Clinical and carriage	Not applicable	Carbapenemases-producing enterobacterales Vancomycin-resistant Enterococcus faecium	Number of cases	Clinical breakpoints	EUCAST/CASFM	RéPias	Not applicable
37	Monitoring of antibiotics consumption in the community by Santé Publique France	https://www.santepubliquefrance.fr/les-actualites/2021/consommation-d-antibiotiques-et-antibioresistance-en-france-en-2020	https://geodes.santepubliquefrance.fr/#c=indicator&f=0&i=antibio_conso.nb_pres_j01&s=2020&t=a02&view=map2	Community AMU monitoring/SpF	Yes	Operating	Human	Community, long-term care facilities	ABU	Public	Regulated	2018	Continuous	Annually	National, including overseas territories	Departemental	Passive	Not applicable	Reimbursements data	Not applicable	Not applicable	Not applicable	DDD/1000 inhabitants/day Prescriptions/1000 inhabitants/day	Not applicable	Not applicable	RéPias, Annual joint One Health communication group	Not applicable
38	Monitoring of medicated feed deliveries containing one or more antibiotic substances	https://www.anses.fr/fr/system/files/Rapport_AM_ATB.pdf	Not available	Monitoring of medicated feed deliveries	Yes	Operating	Animal	Diseased food-producing animals (pig, poultry, cattle, sheep, goat, rabbits, fish, game)	ABU	Public	Regulated	2018	infra-annually	Annually	National, including overseas territories	National	Passive	Not applicable	Deliveries data	Not applicable	Not applicable	Not applicable	Tons of antibiotics sold, Live weight treated (ACDkg), ALEA	Not applicable	Not applicable	Not applicable	Not applicable
39	Monitoring of reimbursements of antimicrobials by the French National Health Insurance Fund (Caisse nationale de l'Assurance Maladie/CNAM)	https://www.ameli.fr/medecin/exercice-liberal/remuneration/remuneration-objectifs/nouvelle-rosp	Not available	Monitoring of reimbursements of antimicrobials/CNAM	Yes	Operating	Human	Community	ABU	Public	Regulated	2012	Continuous	Annually	National, including overseas territories	National	Passive	Not applicable	Reimbursements data	Not applicable	Not applicable	Not applicable	Number of treatments/100 patients	Not applicable	Not applicable	Annual joint One Health communication group	Not applicable
40	Monitoring of antimicrobial use in pig farms	https://ifip.asso.fr/documentation/1558-panel-inaporc-sur-les-usages-dantibiotiques/	Not available	Panel INAPORC	Yes	Operating	Animal	Diseased food-producing animals (pig)	ABU	Private	Volonteer	2010	Every 3 years	Every 3 years	Metropolitan France	National	Active	Random sampling, stratified by geographical region, production type and farm size	Deliveries data	Not applicable	Not applicable	Not applicable	ALEA, Treatment days/animal, Treatments/animal	Not applicable	Not applicable	Not applicable	Not applicable
41	Monitoring of antimicrobial use in poultry farms	https://www.itavi.asso.fr/publications/reseau-professionnel-de-references-sur-les-usages-d-antibiotiques-en-elevage-avicole	Not available	RefA²vi	Yes	Operating	Animal	Diseased food-producing animals (broiler, turkey)	ABU	Private	Volonteer	2018	infra-annually	Annually	Metropolitan France	National	Active	Not applicable (volunteer participation)	Prescription, deliveries and administration data	Not applicable	Not applicable	Not applicable	DDD/Kg slaughtered, ALEA	Not applicable	Not applicable	Not applicable	Not applicable
42	Monitoring of antimicrobial use in rabbit farms	https://www.itavi.asso.fr/publications/reduction-de-l-utilisation-d-antibiotiques-la-demarche-de-la-filiere-cunicole	Not available	IFTA	Yes	Operating	Animal	Diseased food-producing animals (rabbits)	ABU	Private	Volonteer	2011	Continuous	Annually	Metropolitan France	National	Passive	Not applicable	Administration data	Not applicable	Not applicable	Not applicable	IFTA	Not applicable	Not applicable	Not applicable	Not applicable
43	Annual sales survey of veterinary medicinal products containing antimicrobials in France	https://www.anses.fr/en/content/monitoring-sales-veterinary-antimicrobials	https://esvacbi.ema.europa.eu/analytics/saw.dll?PortalPages	Monitoring of veterinary antimicrobial sales	Yes	Operating	Animal	Diseased food-producing and companion animals (cattle, pig, poultry, rabbits, dog, cat, sheep, goat, horses, fish)	ABU	Public	Regulated	1999	Annually	Annually	National, including overseas territories	National	Passive	Not applicable	Sales data	Not applicable	Not applicable	Not applicable	Tons of antibiotics sold, mg/PCU, ALEA, nb-ADD, nb-DDDvet, nb-ACD, nb-DCDvet	Not applicable	Not applicable	Annual joint One Health communication group	ESVAC, OIE Annual report on antimicrobial agents intended for use in animals
44	Mission for surveillance and prevention of antimicrobial resistance in hospitals	https://www.preventioninfection.fr/actualites/spares-surveillance-de-la-consommation-des-atb-et-des-resistances-bacteriennes-en-es/	https://geodes.santepubliquefrance.fr/#c=indicator&i=consoatb_es.ttatb&s=2020&t=a02&view=map1	SPARES	Yes	Operating	Human	Healthcare facilities	ABR and ABU	Public	Regulated	2018	infra-annually	Annually	National, including overseas territories	Regional and national	Passive	Not applicable	ABR: Resistance data ABU: Deliveries data	Clinical	No	Any bacterial species from clinical isolates	ABR : Proportion of resistant isolates, incidence rates ABU : DDD/1000 hospitalization days	Clinical breakpoints	EUCAST/CASFM	RéPias, Annual joint One Health communication group	EARS-Net, GLASS
45	Mission for surveillance and prevention of antimicrobial resistance and healthcare-associated infections in the community and nursing homes	https://medqualville.antibioresistance.fr/	https://antibioresistance.fr/	PRIMO	Yes	Operating	Human	Community, long-term care facilities	ABR	Public	Regulated	2018	infra-annually	Quarterly	National, including overseas territories	Regional and national	Passive	Not applicable	Resistance data	Clinical	No	Escherichia coli, Klebsiella spp, Enterobacter cloacae complex, Staphylococcus aureus	Proportion of resistant isolates	Clinical breakpoints	EUCAST/CASFM	RéPias, Annual joint One Health communication group	Not applicable
46	Mission for surveillance and prevention of invasive devices’ infections	https://www.spiadi.fr/home	Not available	SPIADI	Yes	Operating	Human	Healthcare facilities	ABR	Public	Regulated	2018	Annually	Annually	National, including overseas territories	Regional and national	Passive	Not applicable	Resistance data	Clinical	No	Staphylococcus aureus, Staphylococcus capitis, Enterococcus faecalis, Enterococcus faecium, Pseudomonas aeruginosa, Acinetobacter baumannii, Enterobacterales (all species)	Proportion of resistant isolates, incidence rates	Clinical breakpoints	EUCAST/CASFM	RéPias	HAI-Net ICU
47	Official surveillance implemented by the French water management agencies as part of the EU Water Framework Directive	https://ec.europa.eu/environment/water/water-framework/index_en.html	Not available	Surface and underground water monitoring	Yes	Operating	Environment	Surface and ground water	Residues of antibiotics	Public-Private	Regulated	2010	infra-annually	Annually	National, including overseas territories	Regional and national	Active	Targeted sampling (from 25% to all surface and ground water monitoring sites)	Residues data	Not applicable	Not applicable	Not applicable	Proportion of samples beyond the Predicted No Effect Concentration (PNEC)	Not applicable	Not applicable	Annual joint One Health communication group	Not applicable
48	Observatory of antibiotic consumption and antimicrobial resistance	https://projet.chu-besancon.fr/rfclin/trame.php?page=560	https://bigdata.onerba.org/	OSCAR	Yes	Operating	Human	Community	ABU	Public	Volonteer	2014	Annually	Annually	Regional (Bourgogne-Franche-Comté)	Regional (Bourgogne-Franche-Comté)	Passive	Not applicable	Reimbursements data	Not applicable	Not applicable	Not applicable	DDD/1000 inhabitants/day	Not applicable	Not applicable	ONERBA	Not applicable

### Sheet: Table S2
Table S2. List of all 77 initiatives initally identified and reasons for exclusion
Name of the programme	Human	Target	1. Match our definition of a surveillance programme?	2. Programme active or inactive in 2021?	Included programme
Network of private clinical laboratories - AFORCOPI-BIO	Human	ABR	Yes	Inactive	No
AZAY-Mycobacteria	Human	ABR	Yes	Active	Yes
AZAY-Resistance to Antimicrobials	Human	ABR	Yes	Active	Yes
National Reference Centre for Brucella	Human	ABR	No	Active	No
National Reference Centre for Pertussis and other Bordetelloses	Human	ABR	Yes	Active	Yes
National Reference Centre for Leptospirosis	Human	ABR	Yes	Active	Yes
National Reference Centre for Resistance to Antibiotics	Human	ABR	Yes	Active	Yes
National Reference Centre for Campylobacter and Helicobacter	Human	ABR	Yes	Active	Yes
National Reference Centre for Corynebacteria of diphteriae complex	Human	ABR	Yes	Active	Yes
National Reference Centre for Escherichia coli, Shigella, Salmonella	Human	ABR	Yes	Active	Yes
National Reference Centre for sexually transmitted bacterial infections	Human	ABR	Yes	Active	Yes
National Reference Centre for Legionella	Human	ABR	Yes	Active	Yes
National Reference Centre for Listeria	Human, food	ABR	Yes	Active	Yes
National Reference Centre for Meningococci and Haemophilus influenzae	Human	ABR	Yes	Active	Yes
National Reference Centre for Mycobacteria and resistance to anti-TB drugs	Human	ABR	No	Active	No
National Reference Centre for Pneumococci	Human	ABR	Yes	Active	Yes
National Reference Centre for Staphylococci	Human	ABR	Yes	Active	Yes
National Reference Centre for Streptococci	Human	ABR	Yes	Active	Yes
National Reference Centre for Vibrio and Choera	Human	ABR	Yes	Active	Yes
National Reference Centre for-Expert Laboratory for Anthrax	Human	ABR	No	Active	No
National Reference Centre for-Expert Laboratory for Francisella	Human	ABR	No	Active	No
Regional Centre for Antimicrobial stewardship in Normandy (NormAntibio)	Human	ABR	No	Active	No
College of Bacteriology, Virology and Hospital Hygiene	Human	ABR	Yes	Active	Yes
Monitoring of sales of antimicrobials for human use by the National Agency for the Safety of Medicines and Health Products (ANSM)	Human	ABU	Yes	Active	Yes
National database on the quality of continental surface waters (Naïades)	Environment	Residues of antibiotics	No	Active	No
National database on the quality of coastal waters (Quadrige)	Environment	Residues of antibiotics	No	Active	No
National database on the quality of ground waters (Ades)	Environment	Residues of antibiotics	No	Active	No
The One Health in Indian ocean Platform in partnership for research and training	Human, animal	ABR	Yes	Active	Yes
Repeated point prevalence surveys on healthcare-associated infections and antibiotic treatments in long-term care facilities	Human	ABR and ABU	Yes	Active	Yes
Repeated point prevalence surveys on healthcare-associated infections and antimicrobial treatments in hospitals	Human	ABR and ABU	Yes	Active	Yes
Network of private clinical laboratories - EPIVILLE	Human	ABR	Yes	Inactive	No
Management of veterinary treatments in farmed animals (Gestion des traitements VETérinaires en élevage)	Animal	ABU	Yes	Active (in pilot phase)	Yes
Infections & antimicrobial resistance in intensive care	Human	ABR	Yes	Active	Yes
Laboratory for Clostridium difficile associated to the National Reference Centre for anaerobic bacteria and botulism	Human	ABR	Yes	Active	Yes
National Reference Laboratory for phytopathogenic bacteria from banana, citrus and tropical plants	Environment	ABR, residues of antibiotics	No	Active	No
National Reference Laboratory for avian botulism	Animal	ABR	No	Active	No
National Reference Laboratory for animal brucelloses	Animal	ABR	No	Active	No
National Reference Laboratory for avian Chlamydia	Animal	ABR	No	Active	No
National Reference Laboratory for Anthrax	Animal	ABR	Yes	Active	Yes
National Reference Laboratory for Q fever	Animal	ABR	No	Active	No
National Reference Laboratory for Listeria monocytogenes	Animal	ABR	No	Active	No
National Reference Laboratory for Contagious Equine Metritis	Animal	ABR	No	Active	No
National Reference Laboratory for Glanders	Animal	ABR	No	Active	No
National Reference Laboratory for avian Mycoplasma	Animal	ABR	No	Active	No
National Reference Laboratory for phytopathogenic phytoplasma	Environment	ABR	No	Active	No
National Reference Laboratory for Antimicrobial Resistance	Animal, food	ABR	Yes	Active	Yes
National Reference Laboratory for bees health	Animal	ABU, residues of antibiotics	No	Active	No
National Reference Laboratory for coagulase positive Staphylococci	Animal	ABR	No	Active	No
National Reference Laboratory for Tuberculosis	Animal	ABR	No	Active	No
National Reference Laboratory for tularemia	Animal	ABR	No	Active	No
National Reference Laboratory for Vibrio spp. In seafood	Animal	ABR	No	Active	No
Observatory of antibiotic consumption and antimicrobial resistance	Human	ABU	Yes	Active	Yes
Sustainable observatory of antimicrobial use in veal calves	Animal	ABU	Yes	Active (in pilot phase)	Yes
Observatories of the Critical Zone; application and research (OZCAR)	Environment	Residues of antibiotics	No	Active	No
Regional Observatories of Pneumococci	Human	ABR	Yes	Active	Yes
Micropollutants plan 2016-2021	Environment	Residues of antibiotics	No	Active	No
Official monitoring of veterinary medicinal product residues	Food	Residues of antibiotics	Yes	Active	Yes
National Centre of biodiversity data (PNDB)	Environment	Residues of antibiotics	No	Active	No
French network for surveillance of antimicrobial resistance in bacteria from diseased animals	Animal	ABR	Yes	Active	Yes
French network for epidemiological surveillance of mycoplasmoses in ruminants	Animal	ABR	Yes	Active	Yes
Network of Bacteriologists from the Nord-Pas-de-Calais region	Human	ABR	Yes	Active	Yes
Network of French military hospitals	Human	ABR	Yes	Inactive	No
Network of Microbologists from the Ile-de-France region	Human	ABR	Yes	Active	Yes
Epidemiological Network of SIR System users	Human	ABR	Yes	Active	Yes
National network of laboratories associated to the National Reference Centre for Mycobacteria and Mycobacteria resistance to antituberculosis drugs	Human	ABR	Yes	Active	Yes
Healthcare-Associated Infections Early Warning and Response System	Human	ABR	Yes	Active	Yes
Monitoring of antibiotics consumption in the community by Santé Publique France	Human	ABU	Yes	Active	Yes
Monitoring of medicated feed deliveries containing one or more antibiotic substances	Animal	ABU	Yes	Active	Yes
Monitoring of reimbursements of antimicrobials by the French National Health Insurance Fund (Caisse nationale de l'Assurance Maladie/CNAM)	Human	ABU	Yes	Active	Yes
Monitoring of antimicrobial use in pig farms	Animal	ABU	Yes	Active	Yes
Monitoring of antimicrobial use in poultry farms	Animal	ABU	Yes	Active	Yes
Monitoring of antimicrobial use in rabbit farms	Animal	ABU	Yes	Active	Yes
Annual sales survey of veterinary medicinal products containing antimicrobials in France	Animal	ABU	Yes	Active	Yes
Mission for surveillance and prevention of antimicrobial resistance in hospitals	Human	ABR and ABU	Yes	Active	Yes
Mission for surveillance and prevention of antimicrobial resistance and healthcare-associated infections in the community and nursing homes	Human	ABR	Yes	Active	Yes
Mission for surveillance and prevention of invasive devices’ infections	Human	ABR	Yes	Active	Yes
Official surveillance implemented by the French water management agencies as part of the EU Water Framework Directive	Environment	Residues of antibiotics	Yes	Active	Yes
Monitoring of Seine river quality	Environment	Residues of antibiotics	No	Active	No
SIPIBEL - Local monitoring of antibiotic residues in hospital wastewaters (Bellecombe pilot site)	Environment	Residues of antibiotics	Yes	Inactive	No
